# Efficacy and feasibility of Pharmacoscopy-guided treatment for acute myeloid leukemia patients that exhausted all registered therapeutic options

**DOI:** 10.1101/2023.03.28.23287745

**Authors:** Jonas Andreas Schmid, Yasmin Festl, Yannik Severin, Ulrike Bacher, Marie-Noëlle Kronig, Berend Snijder, Thomas Pabst

**Affiliations:** Faculty of Medicine University of Bern, Bern, Switzerland; Department of Biology, Institute of Molecular Systems Biology, ETH Zürich, Zürich, Switzerland; Department of Hematology; Inselspital, University Hospital Bern, University of Bern, Bern, Switzerland; Department of Medical Oncology; Inselspital, University Hospital Bern, University of Bern, Bern, Switzerland

**Keywords:** Acute myeloid leukemia (AML), DARTT-1, *ex vivo* drug screen, personalized treatment, elderly patients, pharmacoscopy, functional precision medicine

## Abstract

Elderly or unfit patients with relapsed acute myeloid leukemia (AML) face a poor prognosis and are likely to rapidly exhaust all registered treatment options. Pharmacoscopy, an image-based *ex vivo* drug screening platform, has previously been suggested as a tool for treatment selection in AML. We used pharmacoscopy to generate personalized treatment recommendations for 30 relapse settings of 24 AML patients which exhausted all standard therapeutic options. We evaluated whether pharmacoscopy can be employed within the narrow timeframe available under an AML relapse setting, how often recommended regimens could be started and whether they provided durable clinical benefits. 17 of 30 screens (56.7%) resulted in patients receiving a recommended therapy, leading to promising trends in clinical response and survival. A drug regimen’s integrated pharmacoscopy score proved to be an excellent predictor of clinical response: Patients receiving a regimen with above-median scores showed significantly higher rates of complete remission (OR 3.01, p < 0.0005) and significantly longer overall survival (ratio 3.39, p < 0.006). We conclude that pharmacoscopy is an efficient and valuable tool for therapy selection in AML at relapse and propose concrete measures to further improve clinical implementation.
