## Supplementary Table 3 for "Efficacy and feasibility of Pharmacoscopy-guided treatment for acute myeloid leukemia patients that exhausted all registered therapeutic options"

### Sheet: Sheet1
	Patient subgroup	Age at start of the study (Years)			Gender			ELN Risk Group						No. of previous treatent lines
		Median	IQR	p value	Number and share of female patients	Number and share of male patients	p value	Favourable (number and share)	p value	Intermediate (number and share)	p value	Adverse (number and share)	p value	Median	IQR	p value
	recommendation received	67	65-73	0.09753	8 (47.06%)	9 (52.94%)	0.5986	1 (5.88%)	0.406	6 (35.29%)	1	10 (58.82%)	0.7489	3	1-4	0.05276
	recommendation not received	72	67-73		4 (30.77%)	9 (69.23%)		3 (23.08%)		4 (30.77%)		6 (46.15%)		2	1-2
	treatment regimen with above median i-PCY score	70.5	66.25-74.5	0.7673	5 (35.71%)	9 (64.29%)	0.9405	2 (14.29%)	1	5 (35.71%)	1	7 (50%)	1	3	1-3.75	0.2828
	treatment regimen with below median i-PCY score	67.5	65.75-73		9 (43.75%)	9 (56.25%)		2 (12.5%)		5 (31.25%)		9 (56.25%)		2	1-2.25
