## Supplementary Table 4 for "Efficacy and feasibility of Pharmacoscopy-guided treatment for acute myeloid leukemia patients that exhausted all registered therapeutic options"

### Sheet: Sheet1
Achieved CR
Screening instance ID	Treatment regimen	i-PCY score of regimen
3	Azacitidine and Venetoclax	0.229212
5	Venetoclax, Cladribine and Decitabine	0.215157
6	Venetoclax Cladribine and Cytarabine	0.217247
8	Venetoclax, Cytorabin, Cladribin, and Azacitidin	0.048469
12	Venetoclax, Cytarabine and Cladribine	0.2614
16	Venetoclax and Navitoclax	0.81
17	Azacitidine and Venetoclax	0.0979
21	Cytarabine, Cladribine and Venetoclax	0.343759
	Mean i-PCY score	0.277893
Did not achive CR
Screening instance ID	Treatment regimen	i-PCY score of regimen
1	Venetoclax and low dose Cytarabine	0.280617
2	Azacitidine and Venetoclax	0.0803
4	Azacitidine and Venetoclax	0.132159
9	Cytarabine and Cladribine	-0.153215
10	Azacitidine and Venetoclax	0.164288
11	Azacitidine and Venetoclax	0.0896
13	Carfilzomib	0.066
14	Cytarabine, Venetoclax and Cladribine	0.356005
15	Bortezomib, Cyclophosphamide and Dexamethasone	0.180241
18	Azacitidine and Venetoclax	0.0944
19	Cladribine, Cytarabine and Gilteritinib	0.4241
23	Cytarabine, Cladribine and Venetoclax	0.260187
25	Pomalidomide and Daunorubicin/Cytarabine	-0.00159599
26	Decitabine and Venetoclax	0.0526829
27	Azacitidine and Venetoclax	0.0453603
28	Cytarabine	0.0345602
30	Azacitidine and Venetoclax	0.529942
	Mean i-PCY score	0.155037
